# Exploring health in the UK Biobank: associations with sociodemographic characteristics, psychosocial factors, lifestyle and environmental exposures

**DOI:** 10.1101/2020.04.15.20066035

**Authors:** Julian Mutz, Charlotte J. Roscoe, Cathryn M. Lewis

## Abstract

A greater understanding of factors associated with good health may help increase longevity and healthy life expectancy. Here we report associations between multiple health indicators and sociodemographic (age, sex, ethnicity, education, income and deprivation), psychosocial (loneliness and social isolation), lifestyle (smoking, alcohol intake, sleep, BMI, physical activity and stair climbing) and environmental (air pollution, noise and greenspace) factors, using data from 307,378 UK Biobank participants. Low income, being male, neighbourhood deprivation, loneliness, social isolation, short or long sleep duration, low or high BMI and smoking was associated with poor health. Walking, vigorous-intensity physical activity and more frequent alcohol intake was associated with good health. There was some evidence that airborne pollutants (PM_2.5_, PM_10_, and NO_2_) and noise (L_den_) were associated with poor health, though findings were inconsistent in adjusted models. Our findings highlight the multifactorial nature of health, the importance of non-medical factors, such as loneliness, healthy lifestyle behaviours and weight management, and the need to examine efforts to improve health outcomes of individuals with low income.
