## Supplementary file for "Exploring health in the UK Biobank: associations with sociodemographic characteristics, psychosocial factors, lifestyle and environmental exposures"

### Sheet: non_cancer_illnesses
UK Biobank coding	Non-cancer illness	Health status
1065	Hypertension	Standard risk
1066	Heart/cardiac problem	Non-standard risk
1067	Peripheral vascular disease	Non-standard risk
1068	Venous thromboembolic disease	Non-standard risk
1072	Essential hypertension	Standard risk
1073	Gestational hypertension/pre-eclampsia	Standard risk
1074	Angina	Non-standard risk
1075	Heart attack/myocardial infarction	Non-standard risk
1076	Heart failure/pulmonary odema	Non-standard risk
1077	Heart arrhythmia	Non-standard risk
1078	Heart valve problem/heart murmur	Non-standard risk
1079	Cardiomyopathy	Non-standard risk
1080	Pericardial problem	Non-standard risk
1081	Stroke	Non-standard risk
1082	Transient ischaemic attack (tia)	Non-standard risk
1083	Subdural haemorrhage/haematoma	Non-standard risk
1086	Subarachnoid haemorrhage	Non-standard risk
1087	Leg claudication/ intermittent claudication	Standard risk
1088	Arterial embolism	Non-standard risk
1093	Pulmonary embolism +/- dvt	Non-standard risk
1094	Deep venous thrombosis (dvt)	Non-standard risk
1111	Asthma	Standard risk
1112	Chronic obstructive airways disease/copd	Non-standard risk
1113	Emphysema/chronic bronchitis	Non-standard risk
1114	Bronchiectasis	Standard risk
1115	Interstitial lung disease	Non-standard risk
1117	Other respiratory problems	Non-standard risk
1120	Asbestosis	Non-standard risk
1121	Pulmonary fibrosis	Non-standard risk
1122	Fibrosing alveolitis/unspecified alveolitis	Non-standard risk
1123	Sleep apnoea	Standard risk
1124	Respiratory failure	Non-standard risk
1125	Pleurisy	Non-standard risk
1126	Spontaneous pneumothorax/recurrent pneumothorax	Non-standard risk
1134	Oesophageal disorder	Non-standard risk
1135	Stomach disorder	Non-standard risk
1136	Liver/biliary/pancreas problem	Non-standard risk
1137	Other abdominal problem	Non-standard risk
1138	Gastro-oesophageal reflux (gord) / gastric reflux	Standard risk
1139	Oesophagitis/barretts oesophagus	Non-standard risk
1140	Oesophageal stricture	Non-standard risk
1141	Oesophageal varicies	Non-standard risk
1142	Gastric/stomach ulcers	Standard risk
1143	Gastritis/gastric erosions	Standard risk
1154	Irritable bowel syndrome	Standard risk
1155	Hepatitis	Non-standard risk
1156	Infective/viral hepatitis	Non-standard risk
1157	Non-infective hepatitis	Non-standard risk
1158	Liver failure/cirrhosis	Non-standard risk
1159	Bile duct disease	Standard risk
1160	Bile duct obstruction/ascending cholangitis	Standard risk
1161	Gall bladder disease	Non-standard risk
1162	Cholelithiasis/gall stones	Standard risk
1163	Cholecystitis	Standard risk
1164	Pancreatic disease	Non-standard risk
1165	Pancreatitis	Non-standard risk
1190	Peritonitis	Non-standard risk
1191	Gastrointestinal bleeding	Non-standard risk
1192	Renal/kidney failure	Non-standard risk
1193	Renal failure requiring dialysis	Non-standard risk
1194	Renal failure not requiring dialysis	Non-standard risk
1196	Urinary tract infection/kidney infections	Standard risk
1197	Kidney stone/ureter stone/bladder stone	Standard risk
1200	Ureteric obstruction/hydronephrosis	Non-standard risk
1201	Bladder problem (not cancer)	Standard risk
1202	Urinary frequency / incontinence	Standard risk
1207	Prostate problem (not cancer)	Standard risk
1210	Scrotal problem (not cancer)	Standard risk
1214	Testicular problems (not cancer)	Standard risk
1220	Diabetes	Non-standard risk
1221	Gestational diabetes	Non-standard risk
1222	Type 1 diabetes	Non-standard risk
1223	Type 2 diabetes	Non-standard risk
1224	Thyroid problem (not cancer)	Standard risk
1225	Hyperthyroidism/thyrotoxicosis	Standard risk
1226	Hypothyroidism/myxoedema	Standard risk
1228	Thyroid radioablation therapy	Standard risk
1229	Parathyroid gland problem (not cancer)	Standard risk
1230	Parathyroid hyperplasia/adenoma	Standard risk
1232	Disorder of adrenal gland	Standard risk
1233	Adrenal tumour	Non-standard risk
1234	Adrenocortical insufficiency/addison's disease	Standard risk
1235	Hyperaldosteronism/conn's syndrome	Standard risk
1236	Phaeochromocytoma	Non-standard risk
1237	Disorder or pituitary gland	Standard risk
1238	Pituitary adenoma/tumour	Non-standard risk
1239	Cushings syndrome	Standard risk
1240	Neurological injury/trauma	Non-standard risk
1242	Eye/eyelid problem	Standard risk
1243	Psychological/psychiatric problem	Non-standard risk
1244	Infection of nervous system	Non-standard risk
1245	Brain abscess/intracranial abscess	Non-standard risk
1246	Encephalitis	Non-standard risk
1247	Meningitis	Non-standard risk
1248	Spinal abscess	Non-standard risk
1249	Cranial nerve problem/palsy	Non-standard risk
1250	Bell's palsy/facial nerve palsy	Standard risk
1251	Spinal cord disorder	Non-standard risk
1252	Paraplegia	Non-standard risk
1254	Peripheral nerve disorder	Non-standard risk
1255	Peripheral neuropathy	Non-standard risk
1256	Acute infective polyneuritis/guillain-barre syndrome	Non-standard risk
1257	Trapped nerve/compressed nerve	Standard risk
1258	Chronic/degenerative neurological problem	Non-standard risk
1259	Motor neurone disease	Non-standard risk
1260	Myasthenia gravis	Non-standard risk
1261	Multiple sclerosis	Non-standard risk
1262	Parkinsons disease	Non-standard risk
1263	Dementia/alzheimers/cognitive impairment	Non-standard risk
1264	Epilepsy	Non-standard risk
1265	Migraine	Standard risk
1266	Head injury	Non-standard risk
1267	Spinal injury	Non-standard risk
1274	Eye infection	Standard risk
1275	Retinal problem	Standard risk
1276	Diabetic eye disease	Non-standard risk
1277	Glaucoma	Standard risk
1278	Cataract	Standard risk
1279	Eye trauma	Standard risk
1281	Retinal detachment	Standard risk
1282	Retinal artery/vein occlusion	Standard risk
1286	Depression	Non-standard risk
1287	Anxiety/panic attacks	Non-standard risk
1288	Nervous breakdown	Non-standard risk
1289	Schizophrenia	Non-standard risk
1290	Deliberate self-harm/suicide attempt	Non-standard risk
1291	Mania/bipolar disorder/manic depression	Non-standard risk
1293	Bone disorder	Standard risk
1294	Back problem	Standard risk
1295	Joint disorder	Standard risk
1297	Muscle/soft tissue problem	Standard risk
1308	Osteomyelitis	Standard risk
1309	Osteoporosis	Standard risk
1310	Paget's disease	Standard risk
1311	Spine arthritis/spondylitis	Standard risk
1312	Prolapsed disc/slipped disc	Standard risk
1313	Ankylosing spondylitis	Standard risk
1322	Myositis/myopathy	Standard risk
1327	Low platelets/platelet disorder	Non-standard risk
1328	Haemophilia	Non-standard risk
1330	Iron deficiency anaemia	Standard risk
1331	Pernicious anaemia	Non-standard risk
1332	Aplastic anaemia	Non-standard risk
1339	Sickle cell disease	Non-standard risk
1340	Thalassaemia	Standard risk
1344	Stevens johnson syndrome	Standard risk
1345	Pemphigoid/pemphigus	Standard risk
1348	Gynaecological disorder (not cancer)	Standard risk
1349	Ovarian cyst or cysts	Standard risk
1350	Polycystic ovaries/polycystic ovarian syndrome	Standard risk
1351	Uterine fibroids	Standard risk
1352	Uterine polyps	Standard risk
1353	Vaginal prolapse/uterine prolapse	Standard risk
1364	Breast disease (not cancer)	Standard risk
1366	Fibrocystic disease	Standard risk
1367	Breast cysts	Standard risk
1371	Sarcoidosis	Non-standard risk
1372	Vasculitis	Non-standard risk
1373	Connective tissue disorder	Non-standard risk
1374	Allergy/hypersensitivity/anaphylaxis	Standard risk
1376	Giant cell/temporal arteritis	Non-standard risk
1377	Polymyalgia rheumatica	Standard risk
1378	Wegners granulmatosis	Non-standard risk
1379	Microscopic polyarteritis	Non-standard risk
1380	Polyartertis nodosa	Non-standard risk
1381	Systemic lupus erythematosis/sle	Non-standard risk
1382	Sjogren's syndrome/sicca syndrome	Standard risk
1383	Dermatopolymyositis	Non-standard risk
1384	Scleroderma/systemic sclerosis	Non-standard risk
1385	Allergy or anaphylactic reaction to food	Standard risk
1386	Allergy or anaphylactic reaction to drug	Standard risk
1387	Hayfever/allergic rhinitis	Standard risk
1394	Peripheral nerve injury	Standard risk
1396	Enlarged prostate	Standard risk
1397	Other demyelinating disease (not multiple sclerosis)	Non-standard risk
1398	Pneumonia	Non-standard risk
1400	Peptic ulcer	Standard risk
1402	Endometriosis	Standard risk
1403	Female infertility	Standard risk
1404	Male infertility	Standard risk
1405	Other renal/kidney problem	Non-standard risk
1406	Muscle or soft tissue injuries	Standard risk
1407	Burns	Standard risk
1408	Alcohol dependency	Non-standard risk
1409	Opioid dependency	Non-standard risk
1410	Other substance abuse/dependency	Non-standard risk
1411	Lung abscess	Standard risk
1412	Bronchitis	Standard risk
1413	Nasal/sinus disorder	Standard risk
1414	Throat or larynx disorder	Standard risk
1415	Ear/vestibular disorder	Standard risk
1416	Chronic sinusitis	Standard risk
1417	Nasal polyps	Standard risk
1418	Chronic laryngitis	Standard risk
1419	Vocal cord polyp	Standard risk
1420	Otosclerosis	Standard risk
1421	Meniere's disease	Standard risk
1425	Cerebral aneurysm	Non-standard risk
1426	Myocarditis	Non-standard risk
1427	Polycystic kidney	Non-standard risk
1428	Thyroiditis	Standard risk
1429	Acromegaly	Standard risk
1430	Hypopituitarism	Standard risk
1431	Hyperprolactinaemia	Standard risk
1432	Carcinoid syndrome/tumour	Non-standard risk
1433	Cerebral palsy	Non-standard risk
1434	Other neurological problem	Non-standard risk
1435	Optic neuritis	Non-standard risk
1436	Headaches (not migraine)	Standard risk
1437	Myasthenia gravis	Non-standard risk
1438	Polycythaemia vera	Non-standard risk
1439	Hiv/aids	Non-standard risk
1440	Tuberculosis (tb)	Non-standard risk
1441	Malaria	Non-standard risk
1442	Helicobacter pylori	Standard risk
1443	Schistosomiasis/bilharzia	Non-standard risk
1445	Clotting disorder/excessive bleeding	Non-standard risk
1446	Anaemia	Standard risk
1447	Pancytopenia	Non-standard risk
1448	Neutropenia/lymphopenia	Non-standard risk
1449	Myeloproliferative disorder	Non-standard risk
1450	Monoclonal gammopathy/not myeloma	Non-standard risk
1451	Hereditary/genetic haematological disorder	Non-standard risk
1452	Eczema/dermatitis	Standard risk
1453	Psoriasis	Standard risk
1454	Blistering/desquamating skin disorder	Standard risk
1455	Chronic skin ulcers	Standard risk
1456	Malabsorption/coeliac disease	Non-standard risk
1457	Duodenal ulcer	Standard risk
1458	Diverticular disease/diverticulitis	Standard risk
1459	Colitis/not crohns or ulcerative colitis	Standard risk
1460	Rectal or colon adenoma/polyps	Non-standard risk
1461	Inflammatory bowel disease	Standard risk
1462	Crohns disease	Non-standard risk
1463	Ulcerative colitis	Non-standard risk
1464	Rheumatoid arthritis	Non-standard risk
1465	Osteoarthritis	Standard risk
1466	Gout	Standard risk
1467	Other joint disorder	Standard risk
1468	Diabetic neuropathy/ulcers	Non-standard risk
1469	Post-traumatic stress disorder	Non-standard risk
1470	Anorexia/bulimia/other eating disorder	Non-standard risk
1471	Atrial fibrillation	Non-standard risk
1472	Emphysema	Non-standard risk
1473	High cholesterol	Standard risk
1474	Hiatus hernia	Standard risk
1475	Sclerosing cholangitis	Non-standard risk
1476	Sciatica	Standard risk
1477	Psoriatic arthropathy	Standard risk
1478	Cervical spondylosis	Standard risk
1479	Rheumatic fever	Non-standard risk
1480	Dermatomyositis	Non-standard risk
1481	Polymyositis	Non-standard risk
1482	Chronic fatigue syndrome	Standard risk
1483	Atrial flutter	Non-standard risk
1484	Wolff parkinson white / wpw syndrome	Standard risk
1485	Irregular heart beat	Non-standard risk
1486	Sick sinus syndrome	Non-standard risk
1487	Svt / supraventricular tachycardia	Standard risk
1488	Mitral valve prolapse	Non-standard risk
1489	Mitral stenosis	Non-standard risk
1490	Aortic stenosis	Non-standard risk
1491	Brain haemorrhage	Non-standard risk
1492	Aortic aneurysm	Non-standard risk
1493	Other venous/lymphatic disease	Non-standard risk
1494	Varicose veins	Standard risk
1495	Lymphoedema	Standard risk
1496	Alpha-1 antitrypsin deficiency	Non-standard risk
1497	Pneumothorax	Standard risk
1498	Empyema	Standard risk
1499	Labyrinthitis	Standard risk
1500	Vertigo	Standard risk
1501	Pyloric stenosis	Standard risk
1502	Appendicitis	Standard risk
1503	Anal problem	Standard risk
1504	Anal fissure	Standard risk
1505	Haemorrhoids / piles	Standard risk
1506	Primary biliary cirrhosis	Non-standard risk
1507	Haemochromatosis	Non-standard risk
1508	Jaundice (unknown cause)	Non-standard risk
1509	Gastroenteritis/dysentry	Standard risk
1510	Dyspepsia / indigestion	Standard risk
1511	Abdominal hernia	Standard risk
1512	Umbilical hernia	Standard risk
1513	Inguinal hernia	Standard risk
1514	Cystitis	Standard risk
1515	Pyelonephritis	Standard risk
1516	Bph / benign prostatic hypertrophy	Standard risk
1517	Prostatitis	Standard risk
1518	Erectile dysfunction / impotence	Standard risk
1519	Kidney nephropathy	Non-standard risk
1520	Iga nephropathy	Non-standard risk
1521	Diabetes insipidus	Non-standard risk
1522	Grave's disease	Standard risk
1523	Trigemminal neuralgia	Standard risk
1524	Spina bifida	Non-standard risk
1525	Benign / essential tremor	Standard risk
1526	Polio / poliomyelitis	Non-standard risk
1527	Retinitis pigmentosa	Standard risk
1528	Macular degeneration	Standard risk
1529	Dry eyes	Standard risk
1530	Iritis	Standard risk
1531	Post-natal depression	Standard risk
1532	Disc problem	Standard risk
1533	Disc degeneration	Standard risk
1534	Back pain	Standard risk
1535	Scoliosis	Standard risk
1536	Spinal stenosis	Standard risk
1537	Joint pain	Standard risk
1538	Arthritis (nos)	Standard risk
1540	Plantar fascitis	Standard risk
1541	Carpal tunnel syndrome	Standard risk
1542	Fibromyalgia	Standard risk
1544	Dupuytren's contracture	Standard risk
1545	Neck problem/injury	Standard risk
1546	Essential thrombocytosis	Non-standard risk
1548	Acne/acne vulgaris	Standard risk
1549	Lichen planus	Standard risk
1550	Lichen sclerosis	Standard risk
1551	Ovarian problem	Standard risk
1552	Uterine problem	Standard risk
1553	Cervical problem	Standard risk
1554	Cervical intra-epithelial neoplasia (cin) / precancerous cells cervix	Standard risk
1555	Cervical polyps	Standard risk
1556	Menorrhagia (unknown cause)	Standard risk
1557	Pelvic inflammatory disease/ pid	Standard risk
1558	Ectopic pregnancy	Standard risk
1559	Miscarriage	Standard risk
1560	Breast fibroadenoma	Standard risk
1561	Raynaud's phenomenon/disease	Standard risk
1562	Food intolerance	Standard risk
1563	Urticaria	Standard risk
1564	Antiphospholipid syndrome	Standard risk
1566	Mrsa / methicillin resistant staphylococcus aureus	Non-standard risk
1567	Infectious mononucleosis / glandular fever / epstein barr virus (ebv)	Standard risk
1568	Measles / morbillivirus	Standard risk
1569	Mumps / epidemic parotitis	Standard risk
1570	Rubella / german measles	Standard risk
1571	Chickenpox	Standard risk
1572	Whooping cough / pertussis	Standard risk
1573	Shingles	Standard risk
1574	Diphtheria	Non-standard risk
1575	Herpes simplex	Standard risk
1576	Dengue fever	Non-standard risk
1577	Typhoid fever	Non-standard risk
1578	Hepatitis a	Standard risk
1579	Hepatitis b	Non-standard risk
1580	Hepatitis c	Non-standard risk
1582	Hepatitis e	Non-standard risk
1583	Ischaemic stroke	Non-standard risk
1584	Mitral valve disease	Non-standard risk
1585	Mitral regurgitation / incompetence	Non-standard risk
1586	Aortic valve disease	Non-standard risk
1587	Aortic regurgitation / incompetence	Non-standard risk
1588	Hypertrophic cardiomyopathy (hcm / hocm)	Non-standard risk
1589	Pericarditis	Non-standard risk
1590	Pericardial effusion	Non-standard risk
1591	Aortic aneurysm rupture	Non-standard risk
1592	Aortic dissection	Non-standard risk
1593	Varicose ulcer	Standard risk
1594	Respiratory infection	Non-standard risk
1595	Pleural plaques (not known asbestosis)	Non-standard risk
1596	Pleural effusion	Standard risk
1597	Tinnitus / tiniitis	Standard risk
1598	Tonsiltis	Standard risk
1599	Constipation	Standard risk
1600	Bowel / intestinal perforation	Non-standard risk
1601	Bowel / intestinal infarction	Non-standard risk
1602	Bowel / intestinal obstruction	Non-standard risk
1603	Rectal prolapse	Standard risk
1604	Alcoholic liver disease / alcoholic cirrhosis	Non-standard risk
1605	Femoral hernia	Standard risk
1606	Incisional hernia	Standard risk
1607	Diabetic nephropathy	Non-standard risk
1608	Nephritis	Non-standard risk
1609	Glomerulnephritis	Non-standard risk
1610	Thyroid goitre	Standard risk
1611	Hyperparathyroidism	Standard risk
1613	Blepharitis / eyelid infection	Standard risk
1614	Stress	Non-standard risk
1615	Obsessive compulsive disorder (ocd)	Non-standard risk
1616	Insomnia	Standard risk
1617	Osteopenia	Standard risk
1618	Soft tissue inflammation	Standard risk
1619	Tendonitis / tendinitis / tenosynovitis	Standard risk
1620	Bursitis	Standard risk
1621	Synovitis	Standard risk
1622	Epicondylitis	Standard risk
1623	Tennis elbow / lateral epicondylitis	Standard risk
1624	Housemaid's knee (prepatellar bursitis)	Standard risk
1625	Cellulitis	Standard risk
1626	Fracture skull / head	Non-standard risk
1627	Fracture jaw	Standard risk
1628	Fracture nose	Standard risk
1629	Fracture face / orbit / eye socket	Standard risk
1630	Fracture neck / cervical fracture	Standard risk
1631	Fracture clavicle / collar bone	Standard risk
1632	Fracture shoulder / scapula	Standard risk
1633	Fracture upper arm / humerus / elbow	Standard risk
1634	Fracture forearm / wrist	Standard risk
1635	Fracture radius	Standard risk
1636	Fracture ulna	Standard risk
1637	Fracture wrist / colles fracture	Standard risk
1638	Fracture hand	Standard risk
1639	Fracture finger	Standard risk
1640	Fracture thumb	Standard risk
1644	Fracture rib	Standard risk
1645	Fracture sternum	Standard risk
1646	Fracture vertebra / crush fracture / vertebral collapse	Standard risk
1647	Fracture pelvis	Standard risk
1648	Fracture neck of femur / hip	Standard risk
1649	Fracture shaft of femur	Standard risk
1650	Fracture patella / knee	Standard risk
1651	Fracture lower leg / ankle	Standard risk
1652	Fracture tibia	Standard risk
1653	Fracture fibula	Standard risk
1654	Fracture foot	Standard risk
1655	Fracture metatarsal	Standard risk
1656	Fracture toe	Standard risk
1657	Septicaemia / sepsis	Non-standard risk
1658	Myelofibrosis	Non-standard risk
1659	Meningioma / benign meningeal tumour	Non-standard risk
1660	Rosacea	Standard risk
1661	Vitiligo	Standard risk
1662	Cervical erosion	Standard risk
1663	Abnormal smear (cervix)	Standard risk
1664	Dysmenorrhoea / dysmenorrhea	Standard risk
1665	Menopausal symptoms / menopause	Standard risk
1666	Benign breast lump	Standard risk
1667	Alopecia / hair loss	Standard risk
1668	Allergy to house dust mite	Standard risk
1669	Contact dermatitis	Standard risk
1670	Allergy to elastoplast	Standard risk
1671	Allergy to nickel	Standard risk
1674	Varicella zoster virus	Standard risk
1675	Giardia / giardiasis	Standard risk
1676	Yellow fever	Standard risk
1677	Scarlet fever / scarlatina	Standard risk
1678	Chlamydia	Standard risk
1679	Undescended testicle	Standard risk
1680	Bowen's disease	Standard risk
1681	Hydatiform mole	Standard risk
1682	Benign insulinoma	Non-standard risk
1683	Benign neuroma	Non-standard risk

### Sheet: cancer_illnesses
UK Biobank coding	Cancer illness	Health status
1001	Lung cancer	Non-standard risk
1002	Breast cancer	Non-standard risk
1003	Skin cancer	Non-standard risk
1004	Cancer of lip/mouth/pharynx/oral cavity	Non-standard risk
1005	Salivary gland cancer	Non-standard risk
1006	Larynx/throat cancer	Non-standard risk
1007	Nasal cavity cancer	Non-standard risk
1008	Ear cancer	Non-standard risk
1009	Sinus cancer	Non-standard risk
1010	Lip cancer	Non-standard risk
1011	Tongue cancer	Non-standard risk
1012	Gum cancer	Non-standard risk
1015	Parotid gland cancer	Non-standard risk
1016	Other salivary gland cancer	Non-standard risk
1017	Oesophageal cancer	Non-standard risk
1018	Stomach cancer	Non-standard risk
1019	Small intestine/small bowel cancer	Non-standard risk
1020	Large bowel cancer/colorectal cancer	Non-standard risk
1021	Anal cancer	Non-standard risk
1022	Colon cancer/sigmoid cancer	Non-standard risk
1023	Rectal cancer	Non-standard risk
1024	Liver/hepatocellular cancer	Non-standard risk
1025	Gallbladder/bile duct cancer	Non-standard risk
1026	Pancreas cancer	Non-standard risk
1027	Small cell lung cancer	Non-standard risk
1028	Non-small cell lung cancer	Non-standard risk
1029	Peripheral nerve/autonomic nerve cancer	Non-standard risk
1030	Eye and/or adnexal cancer	Non-standard risk
1031	Meningeal cancer / malignant meningioma	Non-standard risk
1032	Brain cancer / primary malignant brain tumour	Non-standard risk
1033	Spinal cord or cranial nerve cancer	Non-standard risk
1034	Kidney/renal cell cancer	Non-standard risk
1035	Bladder cancer	Non-standard risk
1036	Other cancer of urinary tract	Non-standard risk
1037	Female genital tract cancer	Non-standard risk
1038	Male genital tract cancer	Non-standard risk
1039	Ovarian cancer	Non-standard risk
1040	Uterine/endometrial cancer	Non-standard risk
1041	Cervical cancer	Non-standard risk
1042	Vaginal cancer	Non-standard risk
1043	Vulval cancer	Non-standard risk
1044	Prostate cancer	Non-standard risk
1045	Testicular cancer	Non-standard risk
1046	Penis cancer	Non-standard risk
1047	Lymphoma	Non-standard risk
1048	Leukaemia	Non-standard risk
1050	Multiple myeloma	Non-standard risk
1051	Myelofibrosis or myelodysplasia	Non-standard risk
1052	Hodgkins lymphoma / hodgkins disease	Non-standard risk
1053	Non-hodgkins lymphoma	Non-standard risk
1055	Chronic lymphocytic	Non-standard risk
1056	Chronic myeloid	Non-standard risk
1058	Other haematological malignancy	Non-standard risk
1059	Malignant melanoma	Non-standard risk
1060	Non-melanoma skin cancer	Non-standard risk
1061	Basal cell carcinoma	Non-standard risk
1062	Squamous cell carcinoma	Non-standard risk
1063	Primary bone cancer	Non-standard risk
1064	Mesothelioma	Non-standard risk
1065	Thyroid cancer	Non-standard risk
1066	Parathyroid cancer	Non-standard risk
1067	Adrenal cancer	Non-standard risk
1068	Sarcoma/fibrosarcoma	Non-standard risk
1070	Malignant lymph node, unspecified	Non-standard risk
1071	Metastatic cancer (unknown primary)	Non-standard risk
1072	Cin/pre-cancer cells cervix	Non-standard risk
1073	Rodent ulcer	Non-standard risk
1074	Acute myeloid leukaemia	Non-standard risk
1075	Retinoblastoma	Non-standard risk
1076	Kaposis sarcoma	Non-standard risk
1077	Mouth cancer	Non-standard risk
1078	Tonsil cancer	Non-standard risk
1079	Oropharynx / oropharyngeal cancer	Non-standard risk
1080	Trachea cancer	Non-standard risk
1081	Thymus cancer / malignant thymoma	Non-standard risk
1082	Heart / mediastinum cancer	Non-standard risk
1084	Respiratory / intrathoracic cancer	Non-standard risk
1085	Bone metastases / bony secondaries	Non-standard risk
1086	Appendix cancer	Non-standard risk
1087	Fallopian tube cancer	Non-standard risk
1088	Malignant insulinoma	Non-standard risk
